# Genetically Predicted IL-18 Inhibition and Risk of Cardiovascular Events: A Mendelian Randomization Study

**DOI:** 10.1101/2024.07.01.24309808

**Authors:** Stephen O. Brennan, Peter J. Kelly, Sarah Gorey, Pádraig Synnott, Dipender Gill, Martin Dichgans, Marios K. Georgakis, Marie-Joe Dib, Eloi Gagnon, Niall Mahon, Gavin J. Blake, Christina Jern, Hugh S. Markus, William Whiteley, John J. McCabe

## Abstract

**Background:** Inflammation is an emerging target for the prevention and treatment of cardiovascular disease (CVD). This drug-target Mendelian randomization (MR) study aimed to predict the on-target effects of IL-18 inhibition on CVD risk. Furthermore, we aimed to explore the effects of IL-18 inhibition on cardio-metabolic traits, cardiac structure, and function, and identify potential adverse outcomes.

**Methods:** We selected five independent circulating IL-18-lowering variants around the *IL-18* gene locus from the Systematic and Combined AnaLysis of Olink Proteins (SCALLOP) consortium. We then performed two-sample MR analyses to investigate the association of genetically proxied IL-18-inhibition on downstream inflammatory markers, risk of CVD, cardiac magnetic resonance (CMR) imaging measurements of cardiac structure and function, cardiometabolic traits, and a selection of potential adverse effects. We utilized data from the UK Biobank, Cardiogram, GIGASTROKE, and other large genomic consortia (sample range: 3,301-1,320,016).

**Results:** Following correction for multiple comparisons, one standard deviation (SD) lower in genetically-predicted circulating IL-18 was associated with reductions in downstream biomarkers of IL-18 signaling, including C-reactive protein (SD change -0.02, 95% CI -0.03, -0.02), tumor necrosis factor (SD change -0.19, CI -0.25, -0.14), interferon-gamma (SD change -0.15, CI -0.22, -0.08), and CXCL10 (SD change -0.13, CI -0.16, -0.09). Lower genetically-predicted IL-18 levels were associated with reduced risk of cardioembolic stroke (Odds Ratio [OR] 0.85, CI 0.79-0.92), but not other stroke subtypes. Furthermore, lower genetically predicted IL-18 levels were associated with reduced risk of peripheral arterial disease (OR 0.91, CI 0.84-0.97), atrial fibrillation (OR 0.94, CI 0.89-0.99), and heart failure (OR 0.84, CI 0.77-0.92), as well as improvements in CMR traits, including a reduction in left atrial volume (β -0.02, CI -0.03, -0.00). Lower genetically-predicted IL-18 levels were associated with lower risk of chronic kidney disease, autoimmune diseases, a favorable cardio-metabolic profile, and higher odds of lung cancer, but not infections.

**Conclusions:** Our study provides genetic support that impaired IL-18 signaling may be causally associated with a lower risk of cardioembolic stroke, possibly mediated through prevention of cardiac re-modelling, heart failure and atrial fibrillation. IL-18 represents a potential target for anti-inflammatory therapy in stroke and CVD that warrants further investigation in clinical trials.

**Clinical Perspective:** What is new?

- Using multi-omic data, this Mendelian Randomization study provides evidence that IL-18 lowering is associated with a lower lifetime risk of cardiac remodeling, heart failure, and cardioembolic stroke.
- A significant proportion of the protective effect of impaired IL-18 signaling on cardioembolic stroke was mediated through a reduced risk of AF.

What are the clinical implications?

- These data provide compelling evidence that the IL-18 signaling pathway is a promising druggable target for the treatment of heart failure and the prevention of cardioembolic stroke.
- Several monoclonal antibodies targeting IL-18 are in development for the treatment of atopic dermatitis and could be considered for re-purposing for cardiovascular disease.
