## Supplementary Table 1-6 for "Genetically Predicted IL-18 Inhibition and Risk of Cardiovascular Events: A Mendelian Randomization Study"

### Sheet: ST01
Supplementary Table 1. Sources of summary statistics
Exposure	Total Number	Cases	Controls	PMID	Download link
IL-18 levels	21758	NA	NA	33067605	https://zenodo.org/records/2615265
CVD related outcomes
Heart failure (Aragam et al.) - UKB	394156	6504	387652	30586722	https://www.ebi.ac.uk/gwas/studies/GCST007715
Heart failure (Arvanitis et al.) - US Cohorts	448549	10976	437573	32111823	https://zenodo.org/records/3612522#.XiSE_i2ZOgA
Dilated cardiomyopathy	6584	1303	5281	38036550	https://www.ebi.ac.uk/gwas/studies/GCST90296097
Atrial fibrillation (Nielsen et al) - without UKB	635097	45800	589297	30061737	https://csg.sph.umich.edu/willer/public/afib2018/
Atrial fibrillation - Pan-UKB European ancestry	420531	19218	401313	NA	https://pan.ukbb.broadinstitute.org/
All ischaemic stroke	1296908	62100	1234808	36180795	https://www.ebi.ac.uk/gwas/publications/36180795
Small vessel stroke	1241619	6811	1234808	36180795	https://www.ebi.ac.uk/gwas/publications/36180795
Large artery stroke	1241207	6399	1234808	36180795	https://www.ebi.ac.uk/gwas/publications/36180795
Cardioembolic stroke	1245612	10804	1234808	36180795	https://www.ebi.ac.uk/gwas/publications/36180795
Coronary artery disease	1,165,690	181522	984168	36474045	https://www.ebi.ac.uk/gwas/studies/GCST90132314
Peripheral arterial disease	461634	12086	449548	34601942	10.6084/m9.figshare.7811639
Atrioventricular block	318251	6097	312154	36653562	https://www.finngen.fi/en/access_results
Left bundle branch block	314284	2130	312154	36653562	https://www.finngen.fi/en/access_results
Right bundle branch block	313200	1046	312154	36653562	https://www.finngen.fi/en/access_results
Abdominal aortic aneurysm	1264891	8163	1256755	36777996	https://www.ebi.ac.uk/gwas/studies/GCST90399672
Aortic stenosis	412181	9870	402311	36653562	https://www.finngen.fi/en/access_results
Chronic kidney disease	625219	64164	561055	31152163	https://www.ebi.ac.uk/gwas/studies/GCST008065
Type 2 diabetes mellitus	898130	74,124	824006	30297969	https://kp4cd.org/node/169
Biomarkers/continous traits
LDL-C, HDL-C, Triglycerides	1320016	NA	NA	34887591	https://csg.sph.umich.edu/willer/public/glgc-lipids2021/
ApoB, ApoA1	115082	NA	NA	35213538	https://www.ebi.ac.uk/gwas/publications/35213538
C-reactive protein	575531	NA	NA	35459240	https://www.ebi.ac.uk/gwas/studies/GCST90029070
Tumour necrosis factor	3,301	NA	NA	29875488	https://www.ebi.ac.uk/gwas/studies/GCST90243138
Interferon gamma	7701	NA	NA	27989323	https://www.ebi.ac.uk/gwas/studies/GCST004456
CXCL-10	5366	NA	NA	35078996	https://www.ebi.ac.uk/gwas/studies/GCST90088599
Interleukin 6	14743	NA	NA	37563310	https://www.ebi.ac.uk/gwas/studies/GCST90274815
Interleukin 1-beta	35559	NA	NA	34857953	https://www.decode.com/
Systolic and diastolic blood pressure	436419	NA	NA	NA	https://gwas.mrcieu.ac.uk/datasets/
Body mass index	461460	NA	NA	NA	https://gwas.mrcieu.ac.uk/datasets/ukb-b-19953/
Fasting glucose	200622	NA	NA	34059833	https://www.ebi.ac.uk/gwas/studies/GCST90002232
Fasting insulin	151013	NA	NA	34059833	https://www.ebi.ac.uk/gwas/studies/GCST90002232
HbA1c	146,806	NA	NA	34059833	https://www.ebi.ac.uk/gwas/studies/GCST90002244
Longevity	1,012,240	NA	NA	30642433	https://datashare.ed.ac.uk/handle/10283/3209
Cardiac Magnetic Resonance Imaging traits
Left atrial volume	23321	NA	NA	35479509	https://www.ebi.ac.uk/gwas/studies/GCST90019012
Left ventricular end systolic volume	16920	NA	NA	31554410	https://www.ebi.ac.uk/gwas/studies/GCST009394
Left ventricular end distolic volume	16920	NA	NA	31554410	https://www.ebi.ac.uk/gwas/studies/GCST009397
Left ventricular ejection fraction	16920	NA	NA	31554410	https://www.ebi.ac.uk/gwas/studies/GCST009395
Right ventricular end systolic volume	29498	NA	NA	35697868	https://www.ebi.ac.uk/gwas/publications/35697868
Right ventricular end diastolic volume	29506	NA	NA	35697868	https://www.ebi.ac.uk/gwas/publications/35697868
Right ventricular ejection fraction	29,488	NA	NA	35697868	https://www.ebi.ac.uk/gwas/publications/35697868
T1 myocardial fibrosis	41,505	NA	NA	37081215	https://cvd.hugeamp.org/downloads.html
Non-CVD disease outcomes
Lung cancer	85716	29,266	56450	28604730	https://www.ebi.ac.uk/gwas/studies/GCST004748
Breast cancer	89677	46785	42892	25751625	https://www.ebi.ac.uk/gwas/studies/GCST007236
Prostate cancer	726828	122188	604640	37945903	https://www.ebi.ac.uk/gwas/studies/GCST90274713
Colorectal cancer	738867	7902	730965	35197637	https://www.finngen.fi/en/access_results
Atopic dermatitis (UKB + FinGen MA)	795897	26954	768943	35197637	https://www.finngen.fi/en/access_results
Psoriasis	827373	20788	806585	35197637	https://www.finngen.fi/en/access_results
Rheumatoid arthritis	97173	22350	74823	36333501	https://www.ebi.ac.uk/gwas/studies/GCST90132223
Childhood asthma	637162	37772	599390	35197637	https://www.finngen.fi/en/access_results
Ulcerative colitis	831859	8908	822951	35197637	https://www.finngen.fi/en/access_results
Crohn’s disease	832515	3721	828794	35197637	https://www.finngen.fi/en/access_results
Multiple sclerosis	15283	4888	10395	27386562	https://www.ebi.ac.uk/gwas/studies/GCST003566
Alzheimer’s disease (without 23 and me)	398058	39918	358140	34493870	https://cncr.nl/research/summary_statistics/
Migraine	734801	26901	707900	35197637	https://www.finngen.fi/en/access_results
Parkinson's disease	817090	6341	810749	35197637	https://www.finngen.fi/en/access_results
Sepsis	59124	11643	47481	36716318	https://www.ebi.ac.uk/gwas/studies/GCST90281174
Urinary tract infection	486484	21958	486484	36716318	https://www.ebi.ac.uk/gwas/studies/GCST90281182
Cellulitis	486484	12196	474288	36716318	https://www.ebi.ac.uk/gwas/studies/GCST90281156
Pneumonia	357259	12394	344865	34594039	https://humandbs.dbcls.jp/en/
Tuberculosis	473587	2061	471526	36653562	https://www.finngen.fi/en/access_results

### Sheet: ST02
Supplementary Table 2. Genetic variants included in primary instrument and their effect on circulating IL-18 in Scallop
Chromosome	Position (Hg19)	RSID	Effect Allele	Other Allele	EAF	Beta	SE	Pval
11	112025306	rs5744249	a	c	0.7649	0.2183	0.012	3.744e-74
11	111990025	rs1811349	t	g	0.8321	-0.0967	0.0173	2.431e-08
11	112127930	rs11214155	t	c	0.7096	0.1591	0.0127	6.922e-36
11	112122382	rs3018469	a	g	0.1838	0.1142	0.015	2.605e-14
11	112028843	rs360723	a	t	0.1263	0.1024	0.0159	1.224e-10

### Sheet: ST03
Summary Table 3. MR Estimates for the effect of Downregulated IL18 Signaling on HF and AF in non-overlapping samples
outcome	exposure	method	nsnp	b	se	or	ll	ul	pval
HF (US Cohorts)	IL-18	Inverse variance weighted (mre)	5	-0.168151	0.0629645	0.845226	0.747098	0.956244	0.00757237
AF (UK Biobank)	IL-18	Inverse variance weighted (mre)	5	-0.0404234	0.0215615	0.960383	0.920643	1.00184	0.0608202

### Sheet: ST04
Supplementary Table 4. Results from Two-Step-Cis MR mediation analyses
Mediating_trait (method)	Adj_OR	lower_95_ci_or	upper_95_ci_or	se	Proportion_Mediated	SE_Prop_Med	P_value	Percent_Med	CI_lower	CI_upper
AF (IVW)	0.89	0.78	1.01	0.065	-0.251	0.0136	2.77e-49	-25.13	-27.79	-22.47
HF (weighted median)	0.85	0.74	0.98	0.0724	-0.053	0.018	0.004	-5.25	-8.81	-1.71
CKD (IVW)	0.85	0.76	0.97	0.063	-0.028	0.015	0.055	-2.83	-5.71	0.05
BMI (weighted median)	0.84	0.73	0.96	0.071	0.016	0.018	0.383	1.61	-2.01	5.23
T2DM (weighted median)	0.84	0.74	0.97	0.071	-0.008	0.018	0.657	-0.81	-4.39	2.77

### Sheet: ST051
Supplementary Table 5.1 Results from mediation analyses using two-step cis Mendelian randomization to estimate the effects of genetically predicted IL-18 downregulation on cardioembolic stroke, before and after accounting for mediating factors.
Exposure	Mediator	Outcome	Adjusted				Unadjusted
			beta	se	OR [95%CI]	pval	beta	se	OR [95%CI]	pval
IL18	AF	Cardioembolic stroke	-0.121599	0.0513544	0.89 (0.80, 0.98)	0.017892	-0.162348	0.0400437	0.85 (0.79, 0.92)	5.03e-05
IL18	HF	Cardioembolic stroke	-0.152024	0.0395914	0.86 (0.80, 0.93)	0.000123117	-0.162348	0.0400437	0.85 (0.79, 0.92)	5.03e-05
IL18	CKD	Cardioembolic stroke	-0.157752	0.0381876	0.85 (0.79, 0.92)	3.61e-05	-0.162348	0.0400437	0.85 (0.79, 0.92)	5.03e-05
IL18	BMI	Cardioembolic stroke	-0.166185	0.039694	0.85 (0.78, 0.92)	2.83e-05	-0.162348	0.0400437	0.85 (0.79, 0.92)	5.03e-05
IL18	T2DM	Cardioembolic stroke	-0.161322	0.0400691	0.85 (0.79, 0.92)	5.67e-05	-0.162348	0.0400437	0.85 (0.79, 0.92)	5.03e-05
IL18	CRP	Cardioembolic stroke	-0.160609	0.040147	0.85 (0.79, 0.92)	6.32e-05	-0.162348	0.0400437	0.85 (0.79, 0.92)	5.03e-05
Supplementary Table 5.2. Results from mediation analyses using the product of coefficients method to estimate indirect and total effects, and proportion mediated by potential mediating factors
Exposure	Mediator	Outcome	Mediation/Indirect effect			Total Effect			Proportion mediated (%)
			beta	se	OR [95%CI]	beta	se	pval
IL18	AF	Cardioembolic stroke	-0.0412621	0.0182304	0.96 (0.926, 0.995)	-0.162348	0.0400437	5.03e-05	25.41
IL18	HF	Cardioembolic stroke	-0.00879787	0.0276357	0.99 (0.939, 1.046)	-0.162348	0.0400437	5.03e-05	5.42
IL18	CKD	Cardioembolic stroke	-0.00478865	0.00544968	1.00 (0.985, 1.006)	-0.162348	0.0400437	5.03e-05	2.95
IL18	BMI	Cardioembolic stroke	0.0038971	0.00257607	1.00 (0.999, 1.009)	-0.162348	0.0400437	5.03e-05	-2.4
IL18	T2DM	Cardioembolic stroke	-0.00105015	0.00133051	1.00 (0.996, 1.001)	-0.162348	0.0400437	5.03e-05	0.65
IL18	CRP	Cardioembolic stroke	-0.00175674	0.00177994	1.00 (0.995, 1.002)	-0.162348	0.0400437	5.03e-05	1.08

### Sheet: ST06
Supplementary Tables 6.1-6.24. MR Estimates for the Association between Downregulated IL18 Signaling on Cardiometabolic Diseases, Biomarkers, CMR Traits, and Safety Outcomes
Supplementary Table 6.1 IVW MR results for the association of downregulated IL18 signalling and cardiometabolic diseases
outcome	exposure	method	nsnp	b	se	or	ll	ul	pval	Q stat	Q stat pval	Rucker's Q	Rucker's Q pval
Large artery stroke	IL18	IVW (mre)	5	0.0337213	0.0741536	1.0343	0.894387	1.19609	0.64929	3.11	0.539	0.27	0.6
Cardioembolic stroke	IL18	IVW (mre)	5	-0.162348	0.0400437	0.850145	0.785973	0.919556	<0.001	1.64	0.802	0.13	0.716
Small vessel stroke	IL18	IVW (mre)	5	0.0780463	0.0750937	1.08117	0.933201	1.25261	0.298657	3.79	0.436	0.56	0.453
All ischaemic stroke	IL18	IVW (mre)	5	0.0185602	0.0151851	1.01873	0.988861	1.04951	0.221605	1.25	0.869	0.07	0.785
Atrial fibrillation	IL18	IVW (mre)	5	-0.0699309	0.0304423	0.932458	0.87845	0.989787	0.0216095	4.2	0.38	1	0.317
Coronary artery disease	IL18	IVW (mre)	5	-0.00460215	0.0136864	0.995408	0.969062	1.02247	0.736677	2.16	0.706	0.14	0.713
Aortic stenosis	IL18	IVW (mre)	5	0.00657319	0.0501355	1.00659	0.912387	1.11053	0.89569	3.39	0.494	0.73	0.392
All-cause heart failure	IL18	IVW (mre)	5	-0.188255	0.0471815	0.828404	0.755233	0.908663	<0.001	2.07	0.722	0.6	0.439
Non-ischaemic heart failure	IL18	IVW (mre)	5	-0.286542	0.122527	0.750856	0.590556	0.954667	0.0193562	4.02	0.404	3.18	0.075
Dilated cardiomyopathy	IL18	IVW (mre)	5	-0.306215	0.118339	0.736228	0.583824	0.928417	0.00966471	1.99	0.737	0.38	0.535
Abdominal aortic aneurysm	IL18	IVW (mre)	5	-0.00320155	0.026291	0.996804	0.94674	1.04951	0.903078	0.62	0.96	0.36	0.551
Peripheral artery disease	IL18	IVW (mre)	5	-0.0989271	0.037102	0.905809	0.842278	0.974132	0.00766794	1.28	0.865	0.03	0.873
Left Bundle Branch Block	IL18	IVW (mre)	5	-0.00259374	0.0453536	0.99741	0.912575	1.09013	0.954394	1.39	0.846	0.68	0.411
Right bundle branch block	IL18	IVW (mre)	5	-0.036944	0.0964824	0.96373	0.797681	1.16434	0.701787	4.41	0.353	1.47	0.226
Atrio-ventricular block	IL18	IVW (mre)	5	0.00896346	0.053739	1.009	0.908134	1.12108	0.86753	2.38	0.666	0.85	0.357
Chronic kidney disease	IL18	IVW (mre)	5	-0.0979928	0.0369579	0.906655	0.843303	0.974767	0.00801419	4.57	0.334	0.05	0.824
Type 2 diabetes mellitus	IL18	IVW (mre)	4	-0.0317792	0.0119618	0.96872	0.946273	0.9917	0.00789041	0.73	0.866	0.03	0.873
Supplementary Table 6.2 IVW MR results for the association of downregulated IL18 signalling and cardiometabolic and inflammatory biomarkers
outcome	exposure	method	nsnp	b	se	ll	ul	pval	Q stat	Q stat pval	Rucker's Q	Rucker's Q pval
Total LDL-C	IL18	IVW (mre)	5	0.00599125	0.00281756	0.00046894	0.0115136	0.0334701	0.85	0.931	0.49	0.486
Total HDL-C	IL18	IVW (mre)	5	-0.00174276	0.00270345	-0.00704142	0.00355591	0.519159	0.83	0.935	0.27	0.601
Triglycerides	IL18	IVW (mre)	5	0.00384812	0.00194686	0	0.0076639	0.0480895	0.59	0.964	0.02	0.891
ApoB	IL18	IVW (mre)	5	-0.00077457	0.0166879	-0.0334823	0.0319332	0.96298	4.83	0.305	2.04	0.153
ApoA1	IL18	IVW (mre)	5	-0.0219498	0.0110283	-0.0435649	-0.000334678	0.0465567	2.52	0.642	0.47	0.493
crp	IL18	IVW (mre)	4	-0.0236615	0.00259803	-0.0287536	-0.0185695	<0.001	0.34	0.952	<0.001	0.998
tnf	IL18	IVW (mre)	4	-0.190615	0.0281512	-0.24579	-0.13544	<0.001	0.27	0.966	<0.001	0.978
ifng	IL18	IVW (mre)	4	-0.150273	0.035489	-0.219831	-0.0807163	<0.001	0.95	0.813	0.15	0.703
il6	IL18	IVW (mre)	5	-0.0484024	0.0334784	-0.114019	0.0172141	0.148239	2.32	0.677	0.5	0.481
IL-1-beta	IL18	IVW (mre)	4	0.00156955	0.0111573	-0.0202984	0.0234375	0.888128	0.42	0.936	0.29	0.587
CXCL10	IL18	IVW (mre)	5	-0.128088	0.017671	-0.162723	-0.0934534	<0.001	0.28	0.991	0.01	0.908
Systolic blood pressure	IL18	IVW (mre)	5	0.005793	0.00769587	-0.00929063	0.0208766	0.451605	4.07	0.396	0.02	0.876
Diastolic blood pressure	IL18	IVW (mre)	5	0.021159	0.00263999	0.0159847	0.0263333	<0.001	0.48	0.975	0.03	0.868
Body mass index	IL18	IVW (mre)	5	0.0238489	0.00826144	0.00765672	0.040041	0.00389224	5.17	0.271	3.1	0.078
HbA1c	IL18	IVW (mre)	5	-0.00238969	0.00296952	-0.00820984	0.00343046	0.420971	1.38	0.848	0.31	0.575
Fasting glucose	IL18	IVW (mre)	5	0.0134409	0.00694336	-0.0001679	0.0270496	0.0528935	3.9	0.42	0.95	0.331
Fasting insulin	IL18	IVW (mre)	5	-0.0233627	0.00849207	-0.0400068	-0.0067185	0.0059393	4.83	0.305	0.99	0.321
Supplementary Table 6.3 IVW MR results for the association of downregulated IL18 signalling and CMR traits
outcome	exposure	method	nsnp	b	se	ll	ul	pval	Q stat	Q stat pval	Rucker's Q	Rucker's Q pval
Left atrial volume	IL18	IVW (mre)	5	-0.0159912	0.00575624	-0.0272733	-0.0047092	0.00546835	3.59	0.465	2.95	0.086
Left ventricular end systolic volume	IL18	IVW (mre)	3	-0.0750218	0.030181	-0.134175	-0.0158681	0.0129286	1.38	0.848	0.07	0.791
Left ventricular end distolic volume	IL18	IVW (mre)	5	-0.0406104	0.0209285	-0.0816296	0.000408723	0.0523269	1.12	0.891	0.03	0.863
Left ventricular ejection fraction	IL18	IVW (mre)	5	0.0272044	0.0261797	-0.0241069	0.0785157	0.298739	1.73	0.784	0.22	0.64
Right ventricular end systolic volume	IL18	IVW (mre)	5	-0.0172303	0.00923958	-0.0353395	0.000878934	0.0622043	0.39	0.983	0.02	0.899
Right ventricular end diastolic volume	IL18	IVW (mre)	3	-0.0206056	0.0144051	-0.0488392	0.00762789	0.152591	0.3	0.859	0.2	0.652
Right ventricular ejection fraction	IL18	IVW (mre)	5	0.0179257	0.023515	-0.0281627	0.0640142	0.445874	2.47	0.65	0.06	0.804
T1 myocardial fibrosis	IL18	IVW (mre)	5	-0.0142177	0.0106585	-0.035108	0.00667265	0.182228	0.78	0.854	0.08	0.773
Supplementary Table 6.4 IVW MR results for the association of downregulated IL18 signalling and potential adverse outcomes
outcome	exposure	method	nsnp	b	se	or	ll	ul	pval	Q stat	Q stat pval	Rucker's Q	Rucker's Q pval
Lung cancer	IL18	IVW (mre)	4	0.139977	0.0203571	1.15025	1.10526	1.19707	<0.001	0.59	0.899	0.06	0.809
Breast cancer	IL18	IVW (mre)	5	-0.0604256	0.0400156	0.941364	0.870354	1.01817	0.131031	4.61	0.329	0.73	0.393
Prostate cancer	IL18	IVW (mre)	5	0.020427	0.0346173	1.02064	0.953685	1.09229	0.555137	3.2	0.525	1.15	0.283
Colorectal cancer	IL18	IVW (mre)	5	0.0526556	0.0945009	1.05407	0.875848	1.26855	0.577393	10.09	0.039	0.29	0.592
Atopic dermatitis	IL18	IVW (mre)	5	-0.145975	0.0216558	0.864179	0.828267	0.901648	<0.001	1.76	0.779	<0.001	0.966
Psoriasis	IL18	IVW (mre)	5	-0.169193	0.0261052	0.844346	0.802231	0.888671	<0.001	2.03	0.73	0.9	0.342
asthma	IL18	IVW (mre)	5	-0.106508	0.0235994	0.898967	0.858334	0.941525	<0.001	2.56	0.634	1.05	0.305
Rheumatoid arthritis	IL18	IVW (mre)	4	-0.159364	0.024806	0.852686	0.812221	0.895167	<0.001	0.53	0.913	0.31	0.58
Ulcerative colitis	IL18	IVW (mre)	5	-0.125126	0.05364	0.882386	0.794328	0.980205	0.0196641	3.75	0.442	<0.001	0.993
Crohn's disease	IL18	IVW (mre)	5	-0.0132694	0.0771451	0.986818	0.848342	1.1479	0.863433	3.26	0.516	0.45	0.501
Multiple sclerosis	IL18	IVW (mre)	4	0.155825	0.0633886	1.16862	1.03209	1.32322	0.0139615	1.31	0.726	<0.001	0.963
Alzheimer's disease	IL18	IVW (mre)	3	0.0298804	0.0587586	1.03033	0.918251	1.15609	0.611082	3.73	0.155	1.21	0.272
Migraine	IL18	IVW (mre)	5	-0.016407	0.0821031	0.983727	0.837507	1.15548	0.84161	24.52	<0.001	6.2	0.013
Parkinson's disease	IL18	IVW (mre)	5	0.0857001	0.0631692	1.08948	0.962608	1.23307	0.174885	3.62	0.46	1.78	0.182
Sepsis	IL18	IVW (mre)	5	-0.0569333	0.046424	0.944657	0.862498	1.03464	0.220057	3.41	0.491	1.01	0.314
Pneumonia	IL18	IVW (mre)	5	0.0652853	0.037051	1.06746	0.992694	1.14787	0.0780625	3.28	0.512	0.09	0.771
Cellulitis	IL18	IVW (mre)	5	-0.0246441	0.0353035	0.975657	0.910431	1.04556	0.485137	2.09	0.72	0.01	0.918
Urinary tract infection	IL18	IVW (mre)	5	0.0639542	0.0322529	1.06604	1.00074	1.13561	0.047379	3.04	0.552	1.63	0.201
Tuberculosis	IL18	IVW (mre)	5	-0.0348809	0.0867626	0.96572	0.814702	1.14473	0.687664	2.86	0.582	1.91	0.166
Supplementary Table 6.5.Generalised IVW MR results for the effect of downregulated IL18 signalling and cardiometabolic diseases
outcome	exposure	method	nsnp	b	se	or	ll	ul	pval
Large artery stroke	IL18	gIVW (mre)	5	0.0114242	0.0992043	1.01149	0.832758	1.22858	0.908319
Cardioembolic stroke	IL18	gIVW (mre)	5	-0.138038	0.058891	0.871066	0.776109	0.97764	0.0190803
Small vessel stroke	IL18	gIVW (mre)	5	0.00625953	0.0820743	1.00628	0.856755	1.1819	0.939207
All ischaemic stroke	IL18	gIVW (mre)	5	0.0209639	0.0254586	1.02119	0.971481	1.07343	0.41025
Atrial fibrillation	IL18	gIVW (mre)	5	-0.0571556	0.0291306	0.944447	0.892035	0.999939	0.0497569
Coronary artery disease	IL18	gIVW (mre)	5	0.00357807	0.0172678	1.00358	0.970187	1.03813	0.835845
Aortic stenosis	IL18	gIVW (mre)	5	-0.0228512	0.0602984	0.977408	0.86846	1.10002	0.704711
All-cause heart failure	IL18	gIVW (mre)	5	-0.185056	0.0610605	0.831057	0.73732	0.936711	0.00243981
Non-ischaemic heart failure	IL18	gIVW (mre)	5	-0.38324	0.136492	0.681649	0.521649	0.890724	0.00498835
Dilated cardiomyopathy	IL18	gIVW (mre)	5	-0.283372	0.156318	0.75324	0.554466	1.02327	0.0698648
Abdominal aortic aneurysm	IL18	gIVW (mre)	5	0.0284421	0.0627684	1.02885	0.909753	1.16354	0.650456
Peripheral artery disease	IL18	gIVW (mre)	5	-0.094251	0.0598285	0.910054	0.809359	1.02328	0.115175
Left Bundle Branch Block	IL18	gIVW (mre)	5	-0.0143776	0.0716565	0.985725	0.856568	1.13436	0.840975
Right bundle branch block	IL18	gIVW (mre)	5	-0.104624	0.0896969	0.900663	0.755462	1.07377	0.243448
Atrio-ventricular block	IL18	gIVW (mre)	5	0.0583201	0.0642905	1.06005	0.934553	1.20241	0.364336
Chronic kidney disease	IL18	gIVW (mre)	5	-0.0987377	0.0427592	0.90598	0.833148	0.98518	0.0209349
Type 2 diabetes mellitus	IL18	gIVW (mre)	4	-0.0220183	0.0246257	0.978222	0.932129	1.02659	0.371259
Supplementary Table 6.6.Generalised IVW MR results for the association of downregulated IL18 signalling and cardiometabolic and inflammatory biomakers
outcome	exposure	method	nsnp	b	se	ll	ul	pval
Total LDL-C	IL18	gIVW (mre)	5	0.00725485	0.00570557	-0.00392785	0.0184376	0.203537
Total HDL-C	IL18	gIVW (mre)	5	-0.00409652	0.00555363	-0.0149814	0.0067884	0.46074
Triglycerides	IL18	gIVW (mre)	5	0.00374529	0.00474655	-0.00555777	0.0130484	0.430079
ApoB	IL18	gIVW (mre)	5	-0.0172113	0.0189839	-0.0544192	0.0199965	0.364605
ApoA1	IL18	gIVW (mre)	5	-0.0135107	0.0129656	-0.0389229	0.0119015	0.297394
crp	IL18	gIVW (mre)	4	-0.0224651	0.00790445	-0.0379575	-0.00697265	0.00448201
tnf	IL18	gIVW (mre)	4	-0.18481	0.0946955	-0.370409	0.000790274	0.0509835
ifng	IL18	gIVW (mre)	4	-0.185375	0.064735	-0.312253	-0.0584969	0.00418857
il6	IL18	gIVW (mre)	5	-0.0542676	0.0419654	-0.136518	0.027983	0.195959
IL-1-beta	IL18	gIVW (mre)	4	0.00886347	0.0300215	-0.0499777	0.0677046	0.767813
CXCL10	IL18	gIVW (mre)	5	-0.131982	0.0624152	-0.254313	-0.00965017	0.0344661
Systolic blood pressure	IL18	gIVW (mre)	5	0.00556292	0.00914038	-0.0123519	0.0234777	0.542784
Diastolic blood pressure	IL18	gIVW (mre)	5	0.0213533	0.00710284	0.00743196	0.0352746	0.00264447
Body mass index	IL18	gIVW (mre)	5	0.0315218	0.00729703	0.0172199	0.0458237	<0.001
HbA1c	IL18	gIVW (mre)	5	-0.00360103	0.00486176	-0.0131299	0.00592784	0.458885
Fasting glucose	IL18	gIVW (mre)	5	0.00656715	0.00859899	-0.0102866	0.0234209	0.445039
Fasting insulin	IL18	gIVW (mre)	5	-0.0249327	0.00739499	-0.0394266	-0.0104388	0.00074743
Supplementary Table 6.7.Generalised IVW MR results for the association of downregulated IL18 signalling and CMR traits
Left atrial volume	IL18	gIVW (mre)	5	-0.0222736	0.00678832	-0.0355784	-0.00896869	0.00103382
Left ventricular end systolic volume	IL18	gIVW (mre)	5	-0.0678617	0.0369428	-0.140268	0.00454492	0.066219
Left ventricular end distolic volume	IL18	gIVW (mre)	5	-0.0414344	0.0369313	-0.113818	0.0309495	0.26189
Left ventricular ejection fraction	IL18	gIVW (mre)	5	0.0531869	0.0371458	-0.0196174	0.125991	0.152188
Right ventricular end systolic volume	IL18	gIVW (mre)	5	-0.0258918	0.0275397	-0.0798686	0.0280849	0.347133
Right ventricular end diastolic volume	IL18	gIVW (mre)	3	-0.024579	0.0307696	-0.0848864	0.0357284	0.424402
Right ventricular ejection fraction	IL18	gIVW (mre)	5	0.0256226	0.0279234	-0.0291062	0.0803514	0.358826
T1 myocardial fibrosis	IL18	gIVW (mre)	4	-0.01097	0.0250046	-0.0599781	0.0380381	0.660865
Supplementary Table 6.8.Generalised IVW MR results for the association of downregulated IL18 signalling and potential adverse outcomes
outcome	exposure	method	nsnp	b	se	or	ll	ul	pval
Lung cancer	IL18	gIVW (mre)	4	0.159789	0.0478311	1.17326	1.06827	1.28857	0.000835698
Breast cancer	IL18	gIVW (mre)	5	-0.0470071	0.0538368	0.954081	0.858537	1.06026	0.382586
Prostate cancer	IL18	gIVW (mre)	5	0.0351794	0.047293	1.03581	0.944109	1.13641	0.456961
Colorectal cancer	IL18	gIVW (mre)	5	0.0287437	0.113442	1.02916	0.823989	1.28542	0.799976
Atopic dermatitis	IL18	gIVW (mre)	5	-0.159636	0.0302038	0.852454	0.803454	0.904441	<0.001
Psoriasis	IL18	gIVW (mre)	5	-0.141542	0.0340019	0.868019	0.812057	0.927837	<0.001
asthma	IL18	gIVW (mre)	5	-0.0825701	0.0281026	0.920747	0.871403	0.972884	0.00330161
Rheumatoid arthritis	IL18	gIVW (mre)	4	-0.182189	0.062297	0.833443	0.737647	0.94168	0.00344978
Ulcerative colitis	IL18	gIVW (mre)	5	-0.121217	0.0618327	0.885842	0.784737	0.999973	0.0499486
Crohn's disease	IL18	gIVW (mre)	5	-0.073613	0.0793198	0.929031	0.795267	1.08529	0.35338
Multiple sclerosis	IL18	gIVW (mre)	4	0.167115	0.0932553	1.18189	0.98446	1.41891	0.0731307
Alzheimer's disease	IL18	gIVW (mre)	3	0.0423543	0.0360437	1.04326	0.972106	1.11963	0.239962
Migraine	IL18	gIVW (mre)	5	0.0485818	0.101305	1.04978	0.860732	1.28035	0.631541
Parkinson's disease	IL18	gIVW (mre)	5	0.142235	0.0868971	1.15285	0.97231	1.36691	0.101669
Sepsis	IL18	gIVW (mre)	5	-0.0167756	0.0503119	0.983364	0.891023	1.08528	0.738809
Pneumonia	IL18	gIVW (mre)	5	0.044885	0.0380876	1.04591	0.970673	1.12697	0.23861
Cellulitis	IL18	gIVW (mre)	5	-0.0163873	0.0456165	0.983746	0.89961	1.07575	0.719415
Urinary tract infection	IL18	gIVW (mre)	5	0.102188	0.034557	1.10759	1.03506	1.18521	0.00310551
Tuberculosis	IL18	gIVW (mre)	5	0.0194839	0.0948424	1.01967	0.846704	1.22798	0.837232
Supplementary Table 6.9. MR Egger results for the association of downregulated IL18 signalling and cardiometabolic diseases
outcome	exposure	method	nsnp	b	se	or	ll	ul	pval	Egger intercept	Egger pval
Large artery stroke	IL18	MR Egger	5	0.180959	0.293418	1.19837	0.674266	2.12984	0.581058	0.02	0.637
Cardioembolic stroke	IL18	MR Egger	5	-0.236213	0.212241	0.789613	0.5209	1.19694	0.346884	-0.0122	0.74
Small vessel stroke	IL18	MR Egger	5	0.269114	0.275766	1.3088	0.762328	2.24702	0.401098	0.03	0.521
All ischaemic stroke	IL18	MR Egger	5	-0.0051626	0.091147	0.994851	0.832096	1.18944	0.958393	-0.00388	0.803
Atrial fibrillation	IL18	MR Egger	5	-0.165664	0.103414	0.847331	0.691874	1.03772	0.207487	-0.0158	0.404
Coronary artery disease	IL18	MR Egger	5	-0.026496	0.0623136	0.973852	0.861889	1.10036	0.699344	-0.00355	0.737
Aortic stenosis	IL18	MR Egger	5	0.150101	0.176386	1.16195	0.822333	1.64183	0.457313	0.02	0.455
All-cause heart failure	IL18	MR Egger	5	-0.0280255	0.217112	0.972364	0.635364	1.48811	0.90546	0.03	0.495
Non-ischaemic heart failure	IL18	MR Egger	5	0.399182	0.403701	1.4906	0.675666	3.28846	0.395657	0.11	0.173
Dilated cardiomyopathy	IL18	MR Egger	5	0.0215664	0.554799	1.0218	0.344446	3.03118	0.971434	0.05	0.579
Abdominal aortic aneurysm	IL18	MR Egger	5	-0.130122	0.223075	0.877988	0.567032	1.35947	0.600638	-0.0208	0.593
Peripheral artery disease	IL18	MR Egger	5	-0.132556	0.220762	0.875854	0.568223	1.35003	0.590539	-0.00545	0.883
Left Bundle Branch Block	IL18	MR Egger	5	0.195398	0.252697	1.2158	0.740909	1.99506	0.495712	0.03	0.471
Right bundle branch block	IL18	MR Egger	5	0.312371	0.302572	1.36666	0.755286	2.47292	0.377826	0.06	0.312
Atrio-ventricular block	IL18	MR Egger	5	-0.188924	0.225682	0.827849	0.531925	1.2884	0.463963	-0.0314	0.425
Chronic kidney disease	IL18	MR Egger	5	-0.0732345	0.143322	0.929383	0.701776	1.23081	0.644596	4.12e-03	0.868
Type 2 diabetes mellitus	IL18	MR Egger	4	-0.0447694	0.084733	0.956218	0.809901	1.12897	0.650022	-0.00219	0.888
Supplementary Table 6.10. MR Egger results for the association of downregulated IL18 signalling and cardiometabolic and inflammatory biomakers
outcome	exposure	method	nsnp	b	se	ll	ul	pval	Egger intercept	Egger pval
Total LDL-C	IL18	MR Egger	5	-0.00753407	0.0203505	-0.0474203	0.0323521	0.735815	-0.00221	0.536
Total HDL-C	IL18	MR Egger	5	0.00813934	0.0198285	-0.0307239	0.0470025	0.709006	0	0.638
Triglycerides	IL18	MR Egger	5	0.00162935	0.0169273	-0.0315475	0.0348062	0.929387	-0.000362	0.899
ApoB	IL18	MR Egger	5	0.0678437	0.0504031	-0.0309446	0.166632	0.270973	0.01	0.249
ApoA1	IL18	MR Egger	5	-0.0521329	0.0461523	-0.14259	0.0383239	0.34081	-0.0049	0.542
crp	IL18	MR Egger	4	-0.0235845	0.0275501	-0.0775817	0.0304127	0.482159	0	0.998
tnf	IL18	MR Egger	4	-0.181966	0.321646	-0.81238	0.448448	0.628581	0	0.98
ifng	IL18	MR Egger	4	-0.0697831	0.220552	-0.502056	0.36249	0.781667	0.01	0.74
il6	IL18	MR Egger	5	0.0492981	0.145377	-0.235636	0.334232	0.75688	0.02	0.532
IL-1-beta	IL18	MR Egger	4	-0.0516333	0.102501	-0.252532	0.149266	0.664458	-0.00897	0.642
CXCL10	IL18	MR Egger	5	-0.103458	0.223263	-0.541046	0.33413	0.674634	0	0.915
Systolic blood pressure	IL18	MR Egger	5	0.00955398	0.0294211	-0.0481104	0.0672184	0.766711	0	0.902
Diastolic blood pressure	IL18	MR Egger	5	0.0251541	0.0252713	-0.0243767	0.0746849	0.392924	0	0.879
Body mass index	IL18	MR Egger	5	-0.016713	0.024144	-0.0640343	0.0306084	0.538566	-0.00659	0.176
HbA1c	IL18	MR Egger	5	0.00728204	0.0179764	-0.027951	0.0425151	0.712567	0	0.614
Fasting glucose	IL18	MR Egger	5	0.0362936	0.0245204	-0.0117656	0.0843527	0.235406	0.00386	0.402
Fasting insulin	IL18	MR Egger	5	0.002175	0.0304037	-0.0574151	0.0617651	0.947472	0.00432	0.445
Supplementary Table 6.11. MR Egger results for the association of downregulated IL18 signalling and CMR traits
outcome	exposure	method	nsnp	b	se	ll	ul	pval	Egger intercept	Egger pval
Left atrial volume 2	IL18	MR Egger	5	0.0171355	0.0202073	-0.0224702	0.0567411	0.458744	0	0.184
Left ventricular end systolic volume	IL18	MR Egger	5	-0.0187124	0.13154	-0.276526	0.239101	0.895894	0	0.808
Left ventricular end distolic volume	IL18	MR Egger	5	-0.0622999	0.131499	-0.320032	0.195432	0.66801	-0.00353	0.874
Left ventricular ejection fraction	IL18	MR Egger	5	-0.0317719	0.132262	-0.291001	0.227457	0.82564	-0.00959	0.672
Right ventricular end systolic volume	IL18	MR Egger	5	-0.00535375	0.0981415	-0.197708	0.187	0.959926	0	0.907
Right ventricular end diastolic volume	IL18	MR Egger	3	0.0280517	0.113936	-0.19526	0.251363	0.846318	0	0.73
Right ventricular ejection fraction	IL18	MR Egger	5	0.041517	0.0995115	-0.153522	0.236556	0.704584	0	0.82
T1 myocardial fibrosis	IL18	MR Egger	4	-0.0377543	0.0854437	-0.205221	0.129712	0.701775	-0.00394	0.8
Supplementary Table 6.12. MR Egger results for the association of downregulated IL18 signalling and potential adverse outcomes
outcome	exposure	method	nsnp	b	se	or	ll	ul	pval	Egger intercept	Egger pval
Lung cancer	IL18	MR Egger	4	0.100337	0.170081	1.10554	0.79214	1.54294	0.615008	-0.00686	0.831
Breast cancer	IL18	MR Egger	5	-0.162319	0.142283	0.85017	0.643271	1.12361	0.336769	-0.017	0.508
Prostate cancer	IL18	MR Egger	5	-0.108981	0.126633	0.896748	0.699649	1.14937	0.452742	-0.0207	0.362
Colorectal cancer	IL18	MR Egger	5	0.152348	0.352575	1.16457	0.583515	2.32421	0.694842	0.02	0.786
Atopic dermatitis	IL18	MR Egger	5	-0.150297	0.106714	0.860453	0.698058	1.06063	0.253757	-0.000692	0.969
Psoriasis	IL18	MR Egger	5	-0.277686	0.119938	0.757535	0.598841	0.958283	0.103532	-0.0174	0.412
asthma	IL18	MR Egger	5	-0.20186	0.0975395	0.817209	0.675006	0.98937	0.130302	-0.0154	0.381
Rheumatoid arthritis	IL18	MR Egger	4	-0.0390811	0.225447	0.961673	0.618197	1.49599	0.878334	0.02	0.636
Ulcerative colitis	IL18	MR Egger	5	-0.123542	0.202178	0.883784	0.594637	1.31353	0.584348	0	0.994
Crohn's disease	IL18	MR Egger	5	0.165971	0.279717	1.18054	0.682315	2.04257	0.594705	0.03	0.549
Multiple sclerosis	IL18	MR Egger	4	0.13999	0.351447	1.15026	0.577624	2.2906	0.72889	-0.0027	0.967
Alzheimer's disease	IL18	MR Egger	3	-0.10968	0.21328	0.896121	0.58996	1.36116	0.697614	-0.0251	0.615
Migraine	IL18	MR Egger	5	-0.272009	0.266675	0.761847	0.451725	1.28488	0.382813	-0.0407	0.388
Parkinson's disease	IL18	MR Egger	5	-0.188826	0.216316	0.827931	0.541833	1.26509	0.446954	-0.0438	0.275
Sepsis	IL18	MR Egger	5	-0.217194	0.166936	0.804774	0.5802	1.11627	0.284148	-0.026	0.388
Pneumonia	IL18	MR Egger	5	0.102801	0.139281	1.10827	0.84351	1.45614	0.513956	0	0.796
Cellulitis	IL18	MR Egger	5	-0.0406138	0.162316	0.9602	0.698551	1.31985	0.818578	-0.00259	0.924
Urinary tract infection	IL18	MR Egger	5	-0.0858875	0.122967	0.917697	0.721156	1.1678	0.535166	-0.0243	0.291
Tuberculosis	IL18	MR Egger	5	-0.472953	0.3328	0.62316	0.324578	1.19641	0.250392	-0.0695	0.26
Supplementary Table 6.13 MR Presso results for the effect of impaired IL18 signalling and cardiometabolic diseases
outcome	exposure	method	nsnp	b	se	or	ll	ul	pval	Presso global pval
Large artery stroke	IL18	MR PRESSO adj	5	0.0337213	0.0741536	1.0343	0.894387	1.19609	0.672876	0.6
Cardioembolic stroke	IL18	MR PRESSO adj	5	-0.162348	0.0400437	0.850145	0.785973	0.919556	0.0154212	0.85
Small vessel stroke	IL18	MR PRESSO adj	5	0.0780463	0.0750937	1.08117	0.933201	1.25261	0.357351	0.54
All ischaemic stroke	IL18	MR PRESSO adj	5	0.0185602	0.0151851	1.01873	0.988861	1.04951	0.288702	0.91
Atrial fibrillation	IL18	MR PRESSO adj	5	-0.0699309	0.0304423	0.932458	0.87845	0.989787	0.0831984	0.6
Coronary artery disease	IL18	MR PRESSO adj	5	-0.00460215	0.0136864	0.995408	0.969062	1.02247	0.753577	0.76
Aortic stenosis	IL18	MR PRESSO adj	5	0.00657319	0.0501355	1.00659	0.912387	1.11053	0.902019	0.6
All-cause heart failure	IL18	MR PRESSO adj	5	-0.188255	0.0471815	0.828404	0.755233	0.908663	0.0162649	0.65
Non-ischaemic heart failure	IL18	MR PRESSO adj	5	-0.286542	0.122527	0.750856	0.590556	0.954667	0.0795001	0.47
Dilated cardiomyopathy	IL18	MR PRESSO adj	5	-0.306215	0.118339	0.736228	0.583824	0.928417	0.0608376	0.78
Abdominal aortic aneurysm	IL18	MR PRESSO adj	5	-0.00320155	0.026291	0.996804	0.94674	1.04951	0.908951	0.95
Peripheral artery disease	IL18	MR PRESSO adj	5	-0.0989271	0.037102	0.905809	0.842278	0.974132	0.0560184	0.95
Left Bundle Branch Block	IL18	MR PRESSO adj	5	-0.00259374	0.0453536	0.99741	0.912575	1.09013	0.957137	0.81
Right bundle branch block	IL18	MR PRESSO adj	5	-0.036944	0.0964824	0.96373	0.797681	1.16434	0.721266	0.49
Atrio-ventricular block	IL18	MR PRESSO adj	5	0.00896346	0.053739	1.009	0.908134	1.12108	0.875623	0.68
Chronic kidney disease	IL18	MR PRESSO adj	5	-0.0979928	0.0369579	0.906655	0.843303	0.974767	0.0568943	0.49
Type 2 diabetes mellitus	IL18	MR PRESSO adj	4	-0.0317792	0.0119618	0.96872	0.946273	0.9917	0.0765526	0.85
Supplementary Table 6.14 MR Presso results for the association of downregulated IL18 signalling and cardiometabolic and inflammatory biomakers
outcome	exposure	method	nsnp	b	se	ll	ul	pval	Presso global pval
Total LDL-C	IL18	MR PRESSO adj	5	0.00599125	0.00281756	0.00046894	0.0115136	0.100615	0.97
Total HDL-C	IL18	MR PRESSO adj	5	-0.00174276	0.00270345	-0.00704142	0.00355591	0.554267	0.94
Triglycerides	IL18	MR PRESSO adj	5	0.00384812	0.00194686	0	0.0076639	0.119268	0.99
ApoB	IL18	MR PRESSO adj	5	-0.00077457	0.0166879	-0.0334823	0.0319332	0.965204	0.42
ApoA1	IL18	MR PRESSO adj	5	-0.0219498	0.0110283	-0.0435649	-0.000334678	0.117409	0.64
crp	IL18	MR PRESSO adj	4	-0.0236615	0.00259803	-0.0287536	-0.0185695	0.00279732	0.975
tnf	IL18	MR PRESSO adj	4	-0.190615	0.0281512	-0.24579	-0.13544	0.00658257	0.98
ifng	IL18	MR PRESSO adj	4	-0.150273	0.035489	-0.219831	-0.0807163	0.0241058	0.85
il6	IL18	MR PRESSO adj	5	-0.0484024	0.0334784	-0.114019	0.0172141	0.221767	0.73
IL-1-beta	IL18	MR PRESSO adj	4	0.00156955	0.0111573	-0.0202984	0.0234375	0.897042	0.9375
CXCL10	IL18	MR PRESSO adj	5	-0.128088	0.017671	-0.162723	-0.0934534	0.00192298	0.915
Systolic blood pressure	IL18	MR PRESSO adj	5	0.005793	0.00769587	-0.00929063	0.0208766	0.493481	0.52
Diastolic blood pressure	IL18	MR PRESSO adj	5	0.021159	0.00263999	0.0159847	0.0263333	0.00131462	0.93
Body mass index	IL18	MR PRESSO adj	5	0.0238489	0.00826144	0.00765672	0.040041	0.0447079	0.4
HbA1c	IL18	MR PRESSO adj	5	-0.00238969	0.00296952	-0.00820984	0.00343046	0.46608	0.91
Fasting glucose	IL18	MR PRESSO adj	5	0.0134409	0.00694336	-0.0001679	0.0270496	0.124981	0.53
Fasting insulin	IL18	MR PRESSO adj	5	-0.0233627	0.00849207	-0.0400068	-0.0067185	0.0513157	0.46
Supplementary Table 6.15 MR Presso results for the association of downregulated IL18 signalling and CMR traits
outcome	exposure	method	nsnp	b	se	ll	ul	pval	Presso global pval
Left atrial volume 2	IL18	MR PRESSO adj	5	-0.0159912	0.00575624	-0.0272733	-0.0047092	0.0499171	0.47
Left ventricular end systolic volume	IL18	MR PRESSO adj	5	-0.0519621	0.0232065	-0.0974461	-0.00647813	0.088709	0.9
Left ventricular end distolic volume	IL18	MR PRESSO adj	5	-0.0406104	0.0209285	-0.0816296	0.000408723	0.124315	0.87
Left ventricular ejection fraction	IL18	MR PRESSO adj	5	0.0272044	0.0261797	-0.0241069	0.0785157	0.357424	0.82
Right ventricular end systolic volume	IL18	MR PRESSO adj	5	-0.0172303	0.00923958	-0.0353395	0.000878934	0.135639	0.99
Right ventricular ejection fraction	IL18	MR PRESSO adj	5	0.0179257	0.023515	-0.0281627	0.0640142	0.488348	0.75
T1 myocardial fibrosis	IL18	MR PRESSO adj	4	-0.0141897	0.0126383	-0.0389604	0.010581	0.343291	0.9125
Supplementary Table 6.16 MR Presso results for the association of downregulated IL18 signalling and potential adverse outcomes
outcome	exposure	method	nsnp	b	se	or	ll	ul	pval	Presso global pval
Lung cancer	IL18	MR PRESSO adj	4	0.139977	0.0203571	1.15025	1.10526	1.19707	0.00629989	0.8875
Breast cancer	IL18	MR PRESSO adj	5	-0.0604256	0.0400156	0.941364	0.870354	1.01817	0.205545	0.53
Prostate cancer	IL18	MR PRESSO adj	5	0.020427	0.0346173	1.02064	0.953685	1.09229	0.58686	0.48
Colorectal cancer	IL18	MR PRESSO adj	5	0.0526556	0.0945009	1.05407	0.875848	1.26855	0.607099	0.19
Atopic dermatitis	IL18	MR PRESSO adj	5	-0.145975	0.0216558	0.864179	0.828267	0.901648	0.00252435	0.92
Psoriasis	IL18	MR PRESSO adj	5	-0.169193	0.0261052	0.844346	0.802231	0.888671	0.00292122	0.72
asthma	IL18	MR PRESSO adj	5	-0.106508	0.0235994	0.898967	0.858334	0.941525	0.0107139	0.71
Rheumatoid arthritis	IL18	MR PRESSO adj	4	-0.159364	0.024806	0.852686	0.812221	0.895167	0.00764417	0.925
Ulcerative colitis	IL18	MR PRESSO adj	5	-0.125126	0.05364	0.882386	0.794328	0.980205	0.0800155	0.67
Crohn's disease	IL18	MR PRESSO adj	5	-0.0132694	0.0771451	0.986818	0.848342	1.1479	0.871785	0.56
Multiple sclerosis	IL18	MR PRESSO adj	4	0.155825	0.0633886	1.16862	1.03209	1.32322	0.0910088	0.7625
Migraine	IL18	MR PRESSO adj	3	-0.0877529	0.0379178	0.915987	0.850381	0.986654	0.146705	0.02
Parkinson's disease	IL18	MR PRESSO adj	5	0.0857001	0.0631692	1.08948	0.962608	1.23307	0.2464	0.5
Sepsis	IL18	MR PRESSO adj	5	-0.0569333	0.046424	0.944657	0.862498	1.03464	0.287313	0.55
Pneumonia	IL18	MR PRESSO adj	5	0.0652853	0.037051	1.06746	0.992694	1.14787	0.152852	0.7
Cellulitis	IL18	MR PRESSO adj	5	-0.0246441	0.0353035	0.975657	0.910431	1.04556	0.523588	0.72
Urinary tract infection	IL18	MR PRESSO adj	5	0.0639542	0.0322529	1.06604	1.00074	1.13561	0.118409	0.64
Tuberculosis	IL18	MR PRESSO adj	5	-0.0348809	0.0867626	0.96572	0.814702	1.14473	0.70822	0.57
Supplementary Table 6.17. Weighted median MR results for the effect of impaired IL18 signalling and cardiometabolic diseases
outcome	exposure	method	nsnp	b	se	or	ll	ul	pval
Large artery stroke	IL18	Weighted med	5	0.0477776	0.0945422	1.04894	0.871516	1.26248	0.613307
Cardioembolic stroke	IL18	Weighted med	5	-0.172038	0.0723326	0.841947	0.73066	0.970185	0.0173864
Small vessel stroke	IL18	Weighted med	5	0.126395	0.0894052	1.13473	0.952338	1.35206	0.157439
All ischaemic stroke	IL18	Weighted med	5	0.0166309	0.030189	1.01677	0.958354	1.07875	0.581706
Atrial fibrillation	IL18	Weighted med	5	-0.0813747	0.0334881	0.921848	0.863285	0.984384	0.0151005
Coronary artery disease	IL18	Weighted med	5	-0.0098957	0.0214245	0.990153	0.949436	1.03262	0.644163
Aortic stenosis	IL18	Weighted med	5	0.0296582	0.0639808	1.0301	0.908698	1.16773	0.642972
All-cause heart failure	IL18	Weighted med	5	-0.179004	0.075643	0.836102	0.720895	0.969721	0.0179602
Non-ischaemic heart failure	IL18	Weighted med	5	-0.192211	0.142007	0.825133	0.624665	1.08994	0.175887
Dilated cardiomyopathy	IL18	Weighted med	5	-0.293127	0.193745	0.745927	0.510247	1.09047	0.130292
Abdominal aortic aneurysm	IL18	Weighted med	5	-0.0221166	0.074933	0.978126	0.844524	1.13286	0.767878
Peripheral artery disease	IL18	Weighted med	5	-0.100213	0.0751687	0.904645	0.780718	1.04824	0.182475
Left Bundle Branch Block	IL18	Weighted med	5	0.0402751	0.0918092	1.0411	0.869647	1.24635	0.660892
Right bundle branch block	IL18	Weighted med	5	0.0215594	0.106509	1.02179	0.829282	1.259	0.83959
Atrio-ventricular block	IL18	Weighted med	5	-0.0162274	0.0871197	0.983904	0.829461	1.1671	0.852237
Chronic kidney disease	IL18	Weighted med	5	-0.0937973	0.0382679	0.910467	0.844677	0.981382	0.0142433
Type 2 diabetes mellitus	IL18	Weighted med	4	-0.0359642	0.0268585	0.964675	0.915206	1.01682	0.180563
Supplementary Table 6.18. Weighted median MR results for the association of downregulated IL18 signalling and cardiometabolic and inflammatory biomakers
outcome	exposure	method	nsnp	b	se	ll	ul	pval
Total LDL-C	IL18	Weighted med	5	0.00421468	0.00704517	-0.0095936	0.018023	0.549682
Total HDL-C	IL18	Weighted med	5	-4.25051e-05	0.00667785	-0.0131308	0.0130458	0.994921
Triglycerides	IL18	Weighted med	5	0.00366727	0.00602599	-0.00814344	0.015478	0.542805
ApoB	IL18	Weighted med	5	0.00234381	0.018181	-0.0332903	0.0379779	0.897425
ApoA1	IL18	Weighted med	5	-0.0224451	0.0171108	-0.0559818	0.0110915	0.189605
crp	IL18	Weighted med	4	-0.0240882	0.00807483	-0.0399145	-0.00826178	0.0028533
tnf	IL18	Weighted med	4	-0.195501	0.10251	-0.396417	0.00541441	0.0565017
ifng	IL18	Weighted med	4	-0.147609	0.0747305	-0.294078	-0.00114002	0.0482433
il6	IL18	Weighted med	5	-0.039018	0.0495318	-0.136099	0.0580625	0.43085
IL-1-beta	IL18	Weighted med	4	0.000626276	0.0317808	-0.061663	0.0629156	0.984278
CXCL10	IL18	Weighted med	5	-0.126545	0.0753896	-0.274306	0.0212161	0.0932407
Systolic blood pressure	IL18	Weighted med	5	0.00556285	0.00901735	-0.0121108	0.0232365	0.537297
Diastolic blood pressure	IL18	Weighted med	5	0.0222908	0.0086031	0.00542904	0.0391526	0.00956921
Body mass index	IL18	Weighted med	5	0.0179801	0.00819649	0.00191527	0.0340449	0.0282618
HbA1c	IL18	Weighted med	5	-0.00144892	0.00533776	-0.0119107	0.0090129	0.786047
Fasting glucose	IL18	Weighted med	5	0.0153393	0.0079676	-0.0002769	0.0309555	0.0542027
Fasting insulin	IL18	Weighted med	5	-0.020567	0.00874317	-0.0377033	-0.0034307	0.0186554
Supplementary Table 6.19. Weighted median MR results for the association of downregulated IL18 signalling and CMR traits
outcome	exposure	method	nsnp	b	se	ll	ul	pval
Left atrial volume 2	IL18	Weighted med	5	-0.0102251	0.00724095	-0.0244171	0.00396691	0.157915
Left ventricular end systolic volume	IL18	Weighted med	5	-0.045075	0.0449968	-0.133267	0.0431171	0.316471
Left ventricular end distolic volume	IL18	Weighted med	5	-0.0329218	0.045392	-0.121888	0.0560448	0.468282
Left ventricular ejection fraction	IL18	Weighted med	5	0.0131992	0.0457619	-0.0764925	0.102891	0.773016
Right ventricular end systolic volume	IL18	Weighted med	5	-0.0170733	0.03286	-0.0814778	0.0473312	0.60336
Right ventricular end diastolic volume	IL18	Weighted med	3	-0.0162477	0.0390156	-0.0927168	0.0602215	0.677088
Right ventricular ejection fraction	IL18	Weighted med	5	0.022257	0.0346808	-0.0457161	0.0902301	0.521024
T1 myocardial fibrosis	IL18	Weighted med	4	-0.0175866	0.027479	-0.0714444	0.0362712	0.522171
Supplementary Table 6.20. Weighted median MR results for the association of downregulated IL18 signalling and potential adverse outcomes
outcome	exposure	method	nsnp	b	se	or	ll	ul	pval
Lung cancer	IL18	Weighted med	4	0.139084	0.0520093	1.14922	1.03785	1.27255	0.0074906
Breast cancer	IL18	Weighted med	5	-0.0708607	0.0432312	0.931592	0.855908	1.01397	0.10119
Prostate cancer	IL18	Weighted med	5	0.00938932	0.0448704	1.00943	0.924451	1.10223	0.83425
Colorectal cancer	IL18	Weighted med	5	0.0544483	0.0706214	1.05596	0.919462	1.21272	0.440713
Atopic dermatitis	IL18	Weighted med	5	-0.143162	0.0386488	0.866613	0.803392	0.93481	0.000212074
Psoriasis	IL18	Weighted med	5	-0.176774	0.0436215	0.837969	0.769303	0.912764	<0.001
asthma	IL18	Weighted med	5	-0.124193	0.0340017	0.88321	0.826269	0.944074	0.000259665
Rheumatoid arthritis	IL18	Weighted med	4	-0.144464	0.0631762	0.865486	0.764688	0.97957	0.022214
Ulcerative colitis	IL18	Weighted med	5	-0.118978	0.0648493	0.887827	0.781859	1.00816	0.0665523
Crohn's disease	IL18	Weighted med	5	0.0155792	0.101069	1.0157	0.833175	1.23821	0.877496
Multiple sclerosis	IL18	Weighted med	4	0.151955	0.107171	1.16411	0.94356	1.43621	0.156226
Alzheimer's disease	IL18	Weighted med	3	0.00777178	0.0446134	1.0078	0.923422	1.09989	0.861706
Migraine	IL18	Weighted med	5	-0.0680159	0.0390108	0.934246	0.865476	1.00848	0.0812436
Parkinson's disease	IL18	Weighted med	5	0.0208429	0.0790826	1.02106	0.874453	1.19225	0.79212
Sepsis	IL18	Weighted med	5	-0.0603335	0.0609843	0.94145	0.835387	1.06098	0.322502
Pneumonia	IL18	Weighted med	5	0.0738894	0.0473172	1.07669	0.981326	1.18132	0.118388
Cellulitis	IL18	Weighted med	5	-0.0394326	0.0591894	0.961335	0.856037	1.07958	0.505277
Urinary tract infection	IL18	Weighted med	5	0.0382391	0.0426263	1.03898	0.955704	1.12951	0.369678
Tuberculosis	IL18	Weighted med	5	-0.110235	0.121993	0.895624	0.705156	1.13754	0.3662
Supplementary Table 6.21. Weighted mode MR results for the association of impaired IL18 signalling and cardiometabolic diseases
outcome	exposure	method	nsnp	b	se	or	ll	ul	pval
Large artery stroke	IL18	Weighted mode	5	0.0405043	0.0965196	1.04134	0.861853	1.2582	0.696301
Cardioembolic stroke	IL18	Weighted mode	5	-0.174347	0.0783434	0.840006	0.720437	0.979418	0.0900682
Small vessel stroke	IL18	Weighted mode	5	0.12451	0.0956611	1.13259	0.93896	1.36616	0.262963
All ischaemic stroke	IL18	Weighted mode	5	0.0165148	0.0338811	1.01665	0.951333	1.08646	0.651459
Atrial fibrillation	IL18	Weighted mode	5	-0.0840706	0.0368233	0.919366	0.855351	0.988172	0.0844986
Coronary artery disease	IL18	Weighted mode	5	-0.00932876	0.0231434	0.990715	0.946779	1.03669	0.707502
Aortic stenosis	IL18	Weighted mode	5	0.0349285	0.0706254	1.03555	0.901681	1.18928	0.646842
All-cause heart failure	IL18	Weighted mode	5	-0.146898	0.0813973	0.863382	0.736067	1.01272	0.14544
Non-ischaemic heart failure	IL18	Weighted mode	5	-0.198624	0.14915	0.819858	0.612042	1.09824	0.253775
Dilated cardiomyopathy	IL18	Weighted mode	5	-0.277068	0.22175	0.758003	0.490814	1.17064	0.279617
Abdominal aortic aneurysm	IL18	Weighted mode	5	-0.0269376	0.084465	0.973422	0.824906	1.14868	0.765746
Peripheral artery disease	IL18	Weighted mode	5	-0.100533	0.078629	0.904355	0.775193	1.05504	0.270191
Left Bundle Branch Block	IL18	Weighted mode	5	0.0553372	0.100787	1.0569	0.867446	1.28772	0.61218
Right bundle branch block	IL18	Weighted mode	5	0.0327549	0.105532	1.0333	0.840226	1.27073	0.771773
Atrio-ventricular block	IL18	Weighted mode	5	-0.0335645	0.09256	0.966993	0.806558	1.15934	0.735234
Chronic kidney disease	IL18	Weighted mode	5	-0.088533	0.0394221	0.915273	0.847217	0.988796	0.0880565
Type 2 diabetes mellitus	IL18	Weighted mode	4	-0.0345273	0.028596	0.966062	0.913406	1.02175	0.313784
Supplementary Table 6.22. Weighted mode MR results for the association of impaired IL18 signalling and cardiometabolic and inflammatory biomarkers
outcome	exposure	method	nsnp	b	se	ll	ul	pval
Total LDL-C	IL18	Weighted mode	5	0.00392677	0.0077705	-0.0113031	0.0191567	0.639891
Total HDL-C	IL18	Weighted mode	5	0.000394026	0.00722773	-0.0137721	0.0145601	0.959138
Triglycerides	IL18	Weighted mode	5	0.00352521	0.00636036	-0.00894087	0.0159913	0.608936
ApoB	IL18	Weighted mode	5	0.0201837	0.01939	-0.01782	0.0581873	0.356685
ApoA1	IL18	Weighted mode	5	-0.0189093	0.0193019	-0.0567403	0.0189217	0.382723
crp	IL18	Weighted mode	4	-0.024091	0.0097284	-0.0431583	-0.00502369	0.0895583
tnf	IL18	Weighted mode	4	-0.18451	0.125121	-0.429743	0.0607231	0.236758
ifng	IL18	Weighted mode	4	-0.155771	0.0793522	-0.311299	-0.000243798	0.144424
il6	IL18	Weighted mode	5	-0.0347142	0.0537877	-0.140136	0.0707078	0.553828
IL-1-beta	IL18	Weighted mode	4	-0.0103181	0.0355745	-0.0800428	0.0594066	0.790677
CXCL10	IL18	Weighted mode	5	-0.124775	0.084377	-0.290151	0.0406012	0.213283
Systolic blood pressure	IL18	Weighted mode	5	0.00695073	0.00928801	-0.0112534	0.0251549	0.495848
Diastolic blood pressure	IL18	Weighted mode	5	0.0228775	0.0103022	0.00268557	0.0430695	0.0905475
Body mass index	IL18	Weighted mode	5	0.018144	0.00884943	0.000799459	0.0354886	0.109652
HbA1c	IL18	Weighted mode	5	-0.00132376	0.00596329	-0.0130116	0.0103641	0.835198
Fasting glucose	IL18	Weighted mode	5	0.0170443	0.00849557	0.0003933	0.0336953	0.11529
Fasting insulin	IL18	Weighted mode	5	-0.0193925	0.00947429	-0.0379618	-0.0008232	0.110083
Supplementary Table 6.23. Weighted mode MR results for the association of impaired IL18 signalling and CMR traits
outcome	exposure	method	nsnp	b	se	ll	ul	pval
Left atrial volume 2	IL18	Weighted mode	5	-0.010554	0.0081169	-0.0264629	0.00535478	0.263372
Left ventricular end systolic volume	IL18	Weighted mode	5	-0.0434875	0.053285	-0.147924	0.0609492	0.460237
Left ventricular end distolic volume	IL18	Weighted mode	5	-0.0566845	0.0506513	-0.155959	0.0425902	0.325754
Left ventricular ejection fraction	IL18	Weighted mode	5	0.0087603	0.0505051	-0.0902278	0.107748	0.870719
Right ventricular end systolic volume	IL18	Weighted mode	5	-0.0189816	0.0359969	-0.0895343	0.0515711	0.62587
Right ventricular end diastolic volume	IL18	Weighted mode	3	-0.0144801	0.0427363	-0.0982417	0.0692814	0.767008
Right ventricular ejection fraction	IL18	Weighted mode	5	0.0207756	0.0365382	-0.050838	0.0923892	0.600031
T1 myocardial fibrosis	IL18	Weighted mode	4	-0.0178763	0.0315726	-0.0797574	0.0440048	0.610848
Supplementary Table 6.24. Weighted mode MR results for the association of downregulated IL18 signalling and potential adverse outcomes
outcome	exposure	method	nsnp	b	se	or	ll	ul	pval
Lung cancer	IL18	Weighted mode	4	0.140898	0.0571774	1.15131	1.02925	1.28784	0.090527
Breast cancer	IL18	Weighted mode	5	-0.0705483	0.046792	0.931883	0.850221	1.02139	0.206116
Prostate cancer	IL18	Weighted mode	5	0.00143152	0.0476277	1.00143	0.912181	1.09942	0.977462
Colorectal cancer	IL18	Weighted mode	5	0.0412062	0.0698176	1.04207	0.908797	1.19488	0.586787
Atopic dermatitis	IL18	Weighted mode	5	-0.143291	0.0413161	0.866502	0.7991	0.939589	0.0256264
Psoriasis	IL18	Weighted mode	5	-0.177548	0.0504019	0.837321	0.75856	0.92426	0.024392
asthma	IL18	Weighted mode	5	-0.127492	0.0399566	0.880301	0.813992	0.952011	0.0331923
Rheumatoid arthritis	IL18	Weighted mode	4	-0.144761	0.0686183	0.865229	0.756351	0.989781	0.125409
Ulcerative colitis	IL18	Weighted mode	5	-0.121119	0.0700748	0.885928	0.772237	1.01636	0.158975
Crohn's disease	IL18	Weighted mode	5	0.0273659	0.109214	1.02774	0.829701	1.27306	0.81449
Multiple sclerosis	IL18	Weighted mode	4	0.149619	0.116984	1.16139	0.923425	1.46068	0.290868
Alzheimer's disease	IL18	Weighted mode	3	0.00713929	0.0479148	1.00716	0.916886	1.10633	0.895221
Migraine	IL18	Weighted mode	5	-0.0732136	0.041951	0.929402	0.856042	1.00905	0.155885
Parkinson's disease	IL18	Weighted mode	5	0.0322638	0.0890808	1.03279	0.867334	1.22981	0.735537
Sepsis	IL18	Weighted mode	5	-0.0675278	0.0692525	0.934702	0.816066	1.07058	0.384727
Pneumonia	IL18	Weighted mode	5	0.0746413	0.0535928	1.0775	0.970059	1.19684	0.236116
Cellulitis	IL18	Weighted mode	5	-0.0210811	0.0669986	0.97914	0.858648	1.11654	0.768757
Urinary tract infection	IL18	Weighted mode	5	0.0361763	0.042153	1.03684	0.95462	1.12614	0.439157
Tuberculosis	IL18	Weighted mode	5	-0.109131	0.137221	0.896613	0.685176	1.1733	0.470966
